# Quantifying the impact of introducing the HPV vaccine in 2006 on 25-29-year-old cervical cancer incidence in 2022

**DOI:** 10.1101/2025.05.20.25327999

**Authors:** Jason Semprini, Joshua Devine, Rachel Reimer

## Abstract

Nearly all cervical cancers are caused by Human Papillomavirus (HPV). In 2006, adolescent females were recommended to receive the HPV vaccine. Our study aimed to quantify the impact of introducing the HPV vaccine in 2006 on cervical cancer incidence in 2022. We analyzed the latest Surveillance, Epidemiology, and End Results data. Our design compared the change in cervical cancer incidence from 2019 to 2022 between females recommended for HPV vaccination in 2006 (age 25–29) and females who were not (age 35–54). Beyond simple pre/post comparisons, our linear regression model adjusted for age-specific incidence trends. We found that, unlike the stagnate trends in older females between 2019 to 2022, in 25-29-year-old females, cervical cancer incidence declined 2.1 cases/100,000 (CI = -2.7, -1.6): a 48% reduction from baseline trends. Although tempered by uneven adherence, after fifteen years we finally appear to be realizing quantifiable benefits from this cancer prevention vaccine.
