## Supplemental File 1 for "Quantifying the impact of introducing the HPV vaccine in 2006 on 25-29-year-old cervical cancer incidence in 2022"

### Sheet: SEER-Rate-Cervix-HPV
Year	Age	Rate	SE	Lower	Upper	Count	Pop	Age-Lower	Age-Upper	Age Range in 2006
2000	25-29 years	7.3	0.4	6.6	8.2	332	4534947	25	29	31	35
2000	35-39 years	15.1	0.5	14	16.1	789	5239129	35	39	41	45
2000	40-44 years	17.7	0.6	16.6	18.9	909	5140922	40	44	46	50
2000	45-49 years	18.8	0.6	17.5	20	862	4596587	45	49	51	55
2000	50-54 years	16.6	0.6	15.4	17.9	673	4045922	50	54	56	60
2001	25-29 years	6.6	0.4	5.9	7.4	295	4451242	25	29	30	34
2001	35-39 years	14.9	0.5	13.8	16	767	5158492	35	39	40	44
2001	40-44 years	16.8	0.6	15.7	17.9	876	5216554	40	44	45	49
2001	45-49 years	17	0.6	15.9	18.2	801	4703915	45	49	50	54
2001	50-54 years	15.5	0.6	14.3	16.7	657	4243096	50	54	55	59
2002	25-29 years	6.1	0.4	5.4	6.9	271	4439357	25	29	29	33
2002	35-39 years	14.3	0.5	13.2	15.3	722	5062936	35	39	39	43
2002	40-44 years	16.9	0.6	15.8	18	886	5243336	40	44	44	48
2002	45-49 years	16.3	0.6	15.2	17.5	789	4833199	45	49	49	53
2002	50-54 years	14.4	0.6	13.2	15.5	611	4254588	50	54	54	58
2003	25-29 years	6.1	0.4	5.4	6.9	272	4464866	25	29	28	32
2003	35-39 years	14.9	0.5	13.9	16	741	4969349	35	39	38	42
2003	40-44 years	17.2	0.6	16.1	18.3	904	5261755	40	44	43	47
2003	45-49 years	15.6	0.6	14.5	16.7	770	4938754	45	49	48	52
2003	50-54 years	14.8	0.6	13.7	16	644	4338302	50	54	53	57
2004	25-29 years	5.7	0.4	5	6.4	258	4535598	25	29	27	31
2004	35-39 years	13.7	0.5	12.7	14.8	669	4886343	35	39	37	41
2004	40-44 years	14.7	0.5	13.7	15.8	778	5278026	40	44	42	46
2004	45-49 years	15.4	0.6	14.3	16.5	771	5014807	45	49	47	51
2004	50-54 years	14.3	0.6	13.2	15.4	633	4437804	50	54	52	56
2005	25-29 years	5.5	0.3	4.8	6.2	253	4627110	25	29	26	30
2005	35-39 years	14.8	0.6	13.7	15.9	721	4868371	35	39	36	40
2005	40-44 years	15.8	0.6	14.8	17	827	5221799	40	44	41	45
2005	45-49 years	14.9	0.5	13.8	16	756	5089057	45	49	46	50
2005	50-54 years	14.1	0.6	13.1	15.3	641	4536917	50	54	51	55
2006	25-29 years	5.1	0.3	4.5	5.8	243	4758251	25	29	25	29
2006	35-39 years	14.7	0.5	13.6	15.8	719	4905464	35	39	35	39
2006	40-44 years	16.4	0.6	15.3	17.5	840	5136654	40	44	40	44
2006	45-49 years	14.6	0.5	13.6	15.7	754	5157321	45	49	45	49
2006	50-54 years	13.1	0.5	12.1	14.2	611	4647611	50	54	50	54
2007	25-29 years	5.6	0.3	5	6.3	273	4849835	25	29	24	28
2007	35-39 years	14.8	0.5	13.7	15.9	726	4913891	35	39	34	38
2007	40-44 years	15.8	0.6	14.8	17	798	5040630	40	44	39	43
2007	45-49 years	15.4	0.5	14.3	16.5	798	5182519	45	49	44	48
2007	50-54 years	13.9	0.5	12.9	15	664	4781175	50	54	49	53
2008	25-29 years	5.6	0.3	4.9	6.3	275	4938027	25	29	23	27
2008	35-39 years	14.3	0.5	13.2	15.4	699	4892993	35	39	33	37
2008	40-44 years	15.6	0.6	14.5	16.7	771	4951976	40	44	38	42
2008	45-49 years	15.6	0.5	14.5	16.7	810	5203097	45	49	43	47
2008	50-54 years	14.5	0.5	13.5	15.7	712	4894997	50	54	48	52
2009	25-29 years	5.8	0.3	5.2	6.6	291	4978818	25	29	22	26
2009	35-39 years	14.2	0.5	13.1	15.3	685	4839835	35	39	32	36
2009	40-44 years	15.4	0.6	14.3	16.5	750	4879614	40	44	37	41
2009	45-49 years	14.3	0.5	13.3	15.4	749	5228323	45	49	42	46
2009	50-54 years	13.8	0.5	12.8	14.9	688	4984933	50	54	47	51
2010	25-29 years	4.9	0.3	4.3	5.6	245	4984802	25	29	21	25
2010	35-39 years	13.7	0.5	12.6	14.7	650	4761001	35	39	31	35
2010	40-44 years	15.6	0.6	14.5	16.8	763	4882072	40	44	36	40
2010	45-49 years	14.5	0.5	13.5	15.6	755	5190553	45	49	41	45
2010	50-54 years	13.5	0.5	12.5	14.5	683	5077146	50	54	46	50
2011	25-29 years	5.1	0.3	4.4	5.7	253	5008819	25	29	20	24
2011	35-39 years	13	0.5	12	14.1	610	4676827	35	39	30	34
2011	40-44 years	15	0.6	13.9	16.1	740	4933416	40	44	35	39
2011	45-49 years	14.9	0.5	13.8	16	760	5105183	45	49	40	44
2011	50-54 years	12.1	0.5	11.2	13.1	623	5138114	50	54	45	49
2012	25-29 years	4.3	0.3	3.7	4.9	216	5018172	25	29	19	23
2012	35-39 years	13.6	0.5	12.5	14.7	633	4667928	35	39	29	33
2012	40-44 years	15.1	0.6	14	16.2	745	4946516	40	44	34	38
2012	45-49 years	13.8	0.5	12.8	14.9	692	5017175	45	49	39	43
2012	50-54 years	13.8	0.5	12.8	14.9	712	5155189	50	54	44	48
2013	25-29 years	5.7	0.3	5.1	6.4	289	5048107	25	29	18	22
2013	35-39 years	12.8	0.5	11.8	13.8	599	4696425	35	39	28	32
2013	40-44 years	15.3	0.6	14.2	16.4	751	4923110	40	44	33	37
2013	45-49 years	13	0.5	12	14.1	642	4927341	45	49	38	42
2013	50-54 years	13	0.5	12.1	14	673	5167914	50	54	43	47
2014	25-29 years	5.4	0.3	4.8	6.1	276	5122926	25	29	17	21
2014	35-39 years	13.9	0.5	12.8	15	660	4759062	35	39	27	31
2014	40-44 years	15.4	0.6	14.3	16.5	748	4868473	40	44	32	36
2014	45-49 years	14.7	0.5	13.6	15.8	713	4861067	45	49	37	41
2014	50-54 years	13.8	0.5	12.8	14.8	714	5175135	50	54	42	46
2015	25-29 years	5.7	0.3	5	6.4	296	5218245	25	29	16	20
2015	35-39 years	13.5	0.5	12.5	14.6	656	4858017	35	39	26	30
2015	40-44 years	15.8	0.6	14.7	17	759	4792581	40	44	31	35
2015	45-49 years	15	0.6	14	16.2	731	4864027	45	49	36	40
2015	50-54 years	13	0.5	12	14	665	5128096	50	54	41	45
2016	25-29 years	5.5	0.3	4.9	6.2	293	5323805	25	29	15	19
2016	35-39 years	15.5	0.6	14.4	16.6	770	4963493	35	39	25	29
2016	40-44 years	15.8	0.6	14.7	17	745	4707339	40	44	30	34
2016	45-49 years	14.3	0.5	13.2	15.4	701	4906578	45	49	35	39
2016	50-54 years	13	0.5	12	14	654	5036688	50	54	40	44
2017	25-29 years	4.6	0.3	4	5.2	247	5396829	25	29	14	18
2017	35-39 years	14.5	0.5	13.5	15.6	734	5053578	35	39	24	28
2017	40-44 years	15.5	0.6	14.4	16.7	728	4692723	40	44	29	33
2017	45-49 years	14.2	0.5	13.2	15.3	697	4910820	45	49	34	38
2017	50-54 years	13.2	0.5	12.2	14.2	651	4942279	50	54	39	43
2018	25-29 years	4.3	0.3	3.8	4.9	234	5415464	25	29	13	17
2018	35-39 years	14.5	0.5	13.4	15.5	743	5135363	35	39	23	27
2018	40-44 years	15.9	0.6	14.8	17.1	750	4710790	40	44	28	32
2018	45-49 years	15.1	0.6	14	16.2	737	4879063	45	49	33	37
2018	50-54 years	13.2	0.5	12.2	14.2	638	4846099	50	54	38	42
2019	25-29 years	4.4	0.3	3.8	5	236	5395562	25	29	12	16
2019	35-39 years	14.8	0.5	13.8	15.9	769	5180729	35	39	22	26
2019	40-44 years	16	0.6	14.9	17.2	762	4757905	40	44	27	31
2019	45-49 years	15	0.6	14	16.2	724	4813480	45	49	32	36
2019	50-54 years	13.3	0.5	12.3	14.3	633	4770407	50	54	37	41
2022	25-29 years	2.1	0.2	1.7	2.6	109	5122865	25	29	9	13
2022	35-39 years	14.2	0.5	13.2	15.3	738	5183080	35	39	19	23
2022	40-44 years	15.7	0.6	14.6	16.9	784	4988177	40	44	24	28
2022	45-49 years	15	0.6	13.9	16.2	689	4592771	45	49	29	33
2022	50-54 years	13.8	0.5	12.7	14.8	656	4770391	50	54	34	38
